# Patterns of convergence and divergence between bipolar disorder type I and type II: evidence from integrative genomic analyses

**DOI:** 10.1101/2021.12.15.21267813

**Authors:** Yunqi Huang, Yunjia Liu, Yulu Wu, Yiguo Tang, Siyi Liu, Liling Xiao, Mengting Zhang, Shiwan Tao, Min Xie, Minhan Dai, Mingli Li, Hongsheng Gui, Qiang Wang

## Abstract

Genome-wide association studies (GWAS) analyses have revealed genetic evidence of bipolar disorder (BD), but little is known about genetic structure of BD subtypes. We aimed to investigate genetic overlap and distinction of bipolar type I (BDI) & type II (BDII) by conducting integrative post-GWAS analyses. This study utilized single nucleotide polymorphism (SNP)-level approaches to uncover correlated and distinct genetic loci. Transcriptome-wide association analyses (TWAS) were then approached to pinpoint functional genes expressed in specific brain tissues and blood. Next, we performed cross-phenotype analysis including exploring the potential causal associations between BDI & II and drug responses and comparing the difference of genetic structures among four different psychiatric traits. Our results find SNP-level evidence revealed three genomic loci, *SLC25A17, ZNF184* and *RPL10AP3* shared by BDI & II, while one locus (i.e., *MAD1L1)* and significant gene sets involved in calcium channel activity, neural and synapsed signals that distinguished two subtypes. TWAS data implicated different genes effecting BDI & II through expression in specific brain regions (e.g., nucleus accumbens for BDI). Cross-phenotype analyses indicated that BDI & II share continuous genetic structures with schizophrenia (SCZ) and major depression disorder (MDD), which help fill the gaps left by the dichotomy of mental disorder. These combined evidences illustrate genetic convergence and divergence between BDI & II and provide an underlying biological and trans-diagnostic insight into major psychiatric disorders.
