## Supplementary material for "Patterns of convergence and divergence between bipolar disorder type I and type II: evidence from integrative genomic analyses": Table 1

### Sheet: Sheet1
Table 1. Conjunction FDR; pleiotropic loci in BD type I (BDI) and BD type II (BDII) (BDI&BDII) at conjFDR < 0.01.
locus	CHR	SNP	position	neighbor gene	A1	A2	conjFDR BDI&BDII	zscore_BDI	zscore_BDII
1	6p22.1	rs67240003	27443202	ZNF184	T	G	0.00526327	-4.74249	-4.3186
2	8p12	rs6990255	34126948	RPL10AP3	T	C	0.00753839	4.3502	4.21441
*3	22q13.2	rs5758064	41153879	SLC25A17	C	T	0.00747462	-4.74249	-4.21714
Independent complex or single gene loci (r2 < 0.2) with SNP(s) with a conjunctional FDR (conjFDR) < 0.05 in (BDI) and (BDII). All SNPs with a conjFDR value,0.05 (bidirectional association) and association with BDI & BDII are listed and sorted in each LD block. We defined the most significant SNP in each LD block based on the minimum conjFDR. Chromosome (CHR), minor allele (A1) and major allele (A…
* Same locus identified in previous BD genome-wide association studies
