## Supplementary material for "Patterns of convergence and divergence between bipolar disorder type I and type II: evidence from integrative genomic analyses": Table 2

### Sheet: Sheet1
Table 2. Distinguished loci of BDI&BDII by CC-GWAS results at OLS < 5×10-8 and EXACT < 1×10-4.
Disorder		SNP	CHR	Postion	Locus name	A1B1(OLS)			A1B1(Exact)
A	B					β	se	p	β	se	p
BDI	BDII	rs12154473	7	1982181	MAD1L1	0.0117	0.00211	2.83e-08	0.0435	0.0108	6.07e-05
For the CC-GWAS-specific locus, the lead CC-GWAS SNP and its chromosome, physical position, the locus name, the respective case–control effect sizes and P values and the CC-GWAS OLS and Exact case–case effect size, standard error(se) and P values. Details are in Supplementary Table S3.
